# Government Healthcare Cost Trends and Fiscal Forecast in Kuwait: A Longitudinal Analysis and Scenario-Based Projection, 2020–2035

**DOI:** 10.64898/2026.09.02.26362073

**Authors:** AlJawhara AlSabah

## Abstract

Kuwait’s government-funded universal healthcare system faces escalating fiscal pressure from a high non-communicable disease burden, rapid population growth, and sustained capital investment under Kuwait Vision 2035. No peer-reviewed study has previously produced quantitative, scenario-based fiscal projections for Kuwait’s healthcare sector denominated in Kuwaiti dinars and benchmarked against gross domestic product. This longitudinal secondary analysis draws on the WHO Global Health Expenditure Database, World Bank national accounts, and Kuwait Ministry of Health statistical reports to document Kuwait’s government healthcare expenditure trajectory from 2020 to 2024 and construct three scenario-based fiscal projections through 2035 using a deterministic modelling approach with explicit, fully documented parameters. Government healthcare expenditure grew from KWD 1.48 billion (5.0% of GDP) in 2020 to KWD 2.22 billion (5.2% of GDP) in 2024, a nominal increase of 50%. Under the baseline scenario, expenditure is projected to reach KWD 4.83 billion (6.9% of GDP) by 2035, with a worst-case trajectory of 7.9% of GDP in a sustained low oil price environment. Six principal cost drivers are identified, with non-communicable disease burden constituting the most significant structural driver projected to account for 40–45% of total health expenditure by 2035 in the absence of intervention. The combined implementation of 15 evidence-based policy recommendations spanning fiscal reform, system efficiency, and non-communicable disease prevention is projected to contain the health-to-GDP ratio 0.7–1.2 percentage points below the baseline trajectory by 2035, yielding annual fiscal savings of KWD 490–840 million. These findings provide the first quantitative fiscal forecast for Kuwait’s healthcare sector and offer a directly applicable policy framework for all six Gulf Cooperation Council states.
