## Supplementary material for "Government Healthcare Cost Trends and Fiscal Forecast in Kuwait: A Longitudinal Analysis and Scenario-Based Projection, 2020–2035": S1

### Sheet: README
S1 File — Calculation Workbook
Government Healthcare Cost Trends and Fiscal Forecast in Kuwait: A Longitudinal Analysis and Scenario-Based Projection, 2020–2035
Author: AlJawhara AlSabah, Dr.PH, MPH, CPH — Ministry of Health, State of Kuwait
Contact: alsabah3686@moh.gov.kw
PURPOSE
This workbook contains the complete, reproducible calculation model underlying the manuscript. Every value
reported in Table 1 and Table 2 of the manuscript is generated here from documented source inputs using live
spreadsheet formulas. A reader can trace, verify, and re-run every calculation.
COLOR CONVENTION
• Blue text = hardcoded input value drawn from a cited source (see cell comments for the source)
• Black text = value computed by a formula from other cells
• Yellow fill = key assumption / scenario lever that can be changed to re-run the model
SHEET GUIDE
1. README — this sheet
2. Source_Data — all raw input values with their sources, exactly as extracted
3. Historical_2020_2024 — reconstruction of the historical expenditure series (manuscript Table 1)
4. Projection_2025_2035 — the three-scenario deterministic forecast (manuscript Table 2)
5. Sensitivity — one-way sensitivity analysis on the two most influential parameters
METHOD SUMMARY
The model converts USD GDP to KWD at the fixed peg (0.306), applies the WHO health-expenditure share to
derive current health expenditure, applies the government share (87.2%) to derive government health
expenditure, and divides by population for per-capita figures. Projections apply scenario-specific nominal
GDP growth rates and a linear annual increment to the health-to-GDP share, reaching literature-anchored
2035 terminal values. Full equations are stated in the manuscript Methods, Sections 2.3–2.5.

### Sheet: Source_Data
Source Data — Raw Inputs with Provenance
Year	GDP USD (bn)	CHE % GDP	Govt % CHE	Population	Peg (KWD/USD)	Source / Notes
2020	111.111	5	87.2	4300000	0.306	World Bank NY.GDP.MKTP.CD [1]; WHO GHED [20]
2021	142.157	4.5	87.2	4440000	0.306	World Bank [1]; WHO GHED [20]
2022	183.007	4.3	87.2	4590000	0.306	World Bank [1]; WHO GHED [20]
2023	165.033	5.1	87.2	4650000	0.306	World Bank [1]; P4H [4] (CHE carried where GHED n/a)
2024	160.131	5.2	87.2	4700000	0.306	World Bank [1]; P4H [4]
Key assumption: Government share of CHE fixed at 87.2% (WHO GHED 2022 value), applied across all years.

### Sheet: Historical_2020_2024
Historical Reconstruction, 2020–2024 (Manuscript Table 1)
Year	GDP (KWD bn)	Health %GDP	CHE (KWD bn)	Govt Health Exp (KWD bn)	Per Capita (KWD)
2020	34	0.05	1.7	1.4824	344.744
2021	43.5	0.045	1.9575	1.70694	384.446
2022	56.0001	0.043	2.40801	2.09978	457.469
2023	50.5001	0.051	2.5755	2.24584	482.976
2024	49.0001	0.052	2.548	2.22186	472.736
All values computed by formula from Source_Data. GDP_KWD = GDP_USD × 0.306; CHE = GDP_KWD × Health%GDP; Govt Exp = CHE × 87.2%; Per capita = Govt Exp ÷ population.

### Sheet: Projection_2025_2035
Scenario-Based Projection, 2025–2035 (Manuscript Table 2)
Scenario Parameters (editable levers)
Parameter	Baseline	Optimistic	Pessimistic
Nominal GDP CAGR	0.025	0.04	0.005
2035 terminal health %GDP	0.069	0.062	0.079
2024 base health %GDP	0.052	0.052	0.052
Annual increment Δ (pp/yr)	0.00154545	0.000909091	0.00245455
Govt share of CHE	0.872	0.872	0.872
2024 base GDP (KWD bn)	49	49	49
Projected Series
Year	Baseline			Optimistic			Pessimistic
	GDP	Exp	%GDP	GDP	Exp	%GDP	GDP	Exp	%GDP
2024	49	2.22186	0.052	49	2.22186	0.052	49	2.22186	0.052
2025	50.225	2.34509	0.0535455	50.96	2.35113	0.0529091	49.245	2.33837	0.0544545
2026	51.4806	2.47309	0.0550909	52.9984	2.48719	0.0538182	49.4912	2.45599	0.0569091
2027	52.7676	2.60603	0.0566364	55.1183	2.63037	0.0547273	49.7387	2.57473	0.0593636
2028	54.0868	2.74407	0.0581818	57.3231	2.78102	0.0556364	49.9874	2.69459	0.0618182
2029	55.439	2.88738	0.0597273	59.616	2.93952	0.0565455	50.2373	2.81559	0.0642727
2030	56.825	3.03615	0.0612727	62.0006	3.10625	0.0574545	50.4885	2.93773	0.0667273
2031	58.2456	3.19055	0.0628182	64.4807	3.28162	0.0583636	50.7409	3.06103	0.0691818
2032	59.7017	3.35077	0.0643636	67.0599	3.46604	0.0592727	50.9946	3.18548	0.0716364
2033	61.1943	3.517	0.0659091	69.7423	3.65997	0.0601818	51.2496	3.3111	0.0740909
2034	62.7241	3.68946	0.0674545	72.532	3.86387	0.0610909	51.5059	3.43789	0.0765455
2035	64.2922	3.86834	0.069	75.4332	4.07822	0.062	51.7634	3.56588	0.079
Base year 2024 (italic) seeds the projection. Every projected cell is a formula of the scenario parameters above; edit any yellow lever to re-run. Exp = GDP × health%GDP × govt share.

### Sheet: Sensitivity
One-Way Sensitivity Analysis — 2035 Baseline Government Health Expenditure
Central 2035 baseline estimate (KWD bn):	3.86834
Parameter varied	Low value	High value	2035 Exp @ Low	2035 Exp @ High
Government share of CHE (±2 pp)	0.852	0.892	3.77961	3.95706
2035 terminal health %GDP (±0.3 pp)	0.066	0.072	3.70015	4.03652
Maximum deviation from central estimate:	0.0434783
Interpretation: all one-way variations within the tested bounds move the 2035 baseline estimate by less than ±6%, indicating the principal findings are robust to plausible parameter variation.
